# Recipient APOL1 risk alleles associate with death-censored renal allograft survival and rejection episodes

**DOI:** 10.1101/2021.05.07.21256570

**Authors:** Zhongyang Zhang, Zeguo Sun, Qisheng Lin, Khadija Banu, Kinsuk Chauhan, Marina Planoutene, Chengguo Wei, Fadi Salem, Zhengzi Yi, Jia Fu, Ruijie Liu, Haoxiang Cheng, Ke Hao, Philip O’Connell, Shuta Ishibe, Weijia Zhang, Steven G. Coca, Ian W. Gibson, Robert B. Colvin, John Cijiang He, Peter S. Heeger, Barbara Murphy, Madhav C. Menon

**Affiliations:** Department of Genetics and Genomic Sciences, Icahn School of Medicine at Mount Sinai, New York, NY 10029, USA; Icahn Institute for Data Science and Genomic Technology, Icahn School of Medicine at Mount Sinai, New York, NY 10029, USA; Division of Nephrology, Department of Medicine, Icahn School of Medicine at Mount Sinai, New York, NY 10029, USA; Department of Pathology, Icahn School of Medicine at Mount Sinai, New York, NY 10029, USA; Westmead Millennium Institute, University of Sydney, NSW, Australia; Department of Medicine, Yale University school of Medicine, New Haven, CT 06519, USA; Department of Pathology, University of Manitoba, Winnipeg, Manitoba, Canada R3E 3P5; Department of Pathology, Massachusetts General Hospital, Harvard Medical School, Boston, MA 02114, USA

**Keywords:** APOL1, G1/G2 risk alleles, kidney transplantation, TCMR, allograft loss

## Abstract

Apolipoprotein L1 (APOL1) risk alleles in donor kidneys associate with graft loss but whether recipient risk allele expression impacts kidney transplant outcomes is unclear. To test whether recipient APOL1 allelic variants independently correlate with transplant outcomes, we analyzed genome-wide SNP genotyping data of donors and recipients from two kidney transplant cohorts, Genomics of Chronic Allograft Rejection (GOCAR) and Clinical Trials in Organ Transplantation 1/17 (CTOT1/17). We estimated genetic ancestry (quantified as proportion of African ancestry or pAFR) by ADMIXTURE and correlated APOL1 genotypes and pAFR with outcomes. In the GOCAR discovery set, we observed that the number of recipient APOL1 G1/G2 alleles (R-nAPOL1) associated with increased risk of death-censored allograft loss (DCAL), independent of genetic ancestry (HR = 2.14; P = 0.006), and within the subgroup of African American and Hispanic (AA/H) recipients (HR = 2.36; P = 0.003). R-nAPOL1 also associated with increased risk of any T cell-mediated rejection (TCMR) event. Analysis of the CTOT cohort validated these associations. *Ex vivo* studies of peripheral blood mononuclear cells revealed unanticipated high APOL1 expression in activated CD4^+^/CD8^+^ T cells and natural killer cells. We detected enriched immune response gene pathways in G1/G2 allele carriers vs. non-carriers among patients on the kidney waitlist and healthy controls. Together our findings highlight a previously unrecognized contribution of recipient APOL1 risk alleles to renal allograft outcomes. This immunomodulatory role has broader implications for immune mediated injury to native kidneys.
