## Supplemental Tables S8, S9, and S10 for "Recipient APOL1 risk alleles associate with death-censored renal allograft survival and rejection episodes"

### Sheet: Table S10
Table S10: Enrichment in KEGG pathways of DEGs identified in immune cells in DICE data
KEGG pathway ID	Pathway description	# Differentially expressed genes (DEGs) mapped to pathway / Total # DEGs	# genes mapped to pathway / Total # genes as background	P-value	Adjusted p-value	Q-value	Differentially expressed gene (DEG) symbols mapped to pathway	# DEGs mapped to pathway	Cell type
hsa04659	Th17 cell differentiation	16/385	107/8076	4.19921e-05	0.0126816	0.0119788	HLA-DRA/LAT/HLA-DPA1/PPP3CC/IL6R/IL2/SMAD3/AHR/PLCG1/NFATC2/GATA3/HLA-DPB1/CD4/IL21/IL2RG/HLA-DRB1	16	Activated naïve CD4+ T cell
hsa05321	Inflammatory bowel disease	10/385	65/8076	0.000920177	0.0694734	0.0656232	HLA-DRA/HLA-DPA1/IL18R1/IL2/SMAD3/GATA3/HLA-DPB1/IL21/IL2RG/HLA-DRB1	10	Activated naïve CD4+ T cell
hsa04658	Th1 and Th2 cell differentiation	12/385	92/8076	0.00132842	0.0802366	0.0757898	HLA-DRA/LAT/HLA-DPA1/PPP3CC/IL2/PLCG1/NFATC2/GATA3/HLA-DPB1/CD4/IL2RG/HLA-DRB1	12	Activated naïve CD4+ T cell
hsa05416	Viral myocarditis	8/385	60/8076	0.0072173	0.221132	0.208877	ITGAL/HLA-DRA/HLA-DPA1/CYCS/CCND1/HLA-DPB1/HLA-DRB1/LAMA2	8	Activated naïve CD4+ T cell
hsa04672	Intestinal immune network for IgA production	7/385	49/8076	0.00805447	0.221132	0.208877	ITGB7/HLA-DRA/HLA-DPA1/CXCR4/IL2/HLA-DPB1/HLA-DRB1	7	Activated naïve CD4+ T cell
hsa05162	Measles	13/385	139/8076	0.0150708	0.319233	0.301541	STAT2/BAK1/HSPA1B/HSPA1A/OAS1/CYCS/RCHY1/IL2/CBLB/CCND1/HSPA6/MX2/IL2RG	13	Activated naïve CD4+ T cell
hsa05166	Human T-cell leukemia virus 1 infection	18/385	219/8076	0.0167933	0.319233	0.301541	ITGAL/CDKN2C/CREB3L4/HLA-DRA/HLA-DPA1/PPP3CC/CDC26/PRKACA/IL2/SMAD3/NFATC2/CCND1/EP300/HLA-DPB1/ETS1/CD4/IL2RG/HLA-DRB1	18	Activated naïve CD4+ T cell
hsa04612	Antigen processing and presentation	8/385	78/8076	0.0316622	0.422028	0.398639	HLA-DRA/HSPA1B/HSPA1A/HLA-DPA1/HSPA6/HLA-DPB1/CD4/HLA-DRB1	8	Activated naïve CD4+ T cell
hsa05330	Allograft rejection	5/385	38/8076	0.0329998	0.422028	0.398639	HLA-DRA/HLA-DPA1/IL2/HLA-DPB1/HLA-DRB1	5	Activated naïve CD4+ T cell
hsa05168	Herpes simplex virus 1 infection	31/385	498/8076	0.0749984	0.612149	0.578223	STAT2/ZNF792/BAK1/ZNF793/HLA-DRA/HLA-DPA1/ZNF44/OAS1/ZNF7/ZNF19/ITGA5/CYCS/ZNF623/ZNF763/SRSF1/ZNF79/ZNF160/SRSF2/TSC1/ZNF778/ZNF554/ZNF555/ZNF600/ZNF267/ZNF133/HLA-DPB1/ZNF677/ZNF630/ZNF641/HLA-DRB1/ZNF517	31	Activated naïve CD4+ T cell
hsa05164	Influenza A	12/385	171/8076	0.115526	0.724219	0.684082	STAT2/HNRNPUL1/BAK1/HLA-DRA/HLA-DPA1/OAS1/NXT2/CYCS/EP300/HLA-DPB1/MX2/HLA-DRB1	12	Activated naïve CD4+ T cell
hsa05170	Human immunodeficiency virus 1 infection	14/385	212/8076	0.135131	0.724219	0.684082	BAK1/ITPR1/CXCR4/PPP3CC/CYCS/APOBEC3D/APOBEC3F/PLCG1/NFATC2/LIMK2/PTK2/CD4/GNAI2/ELOC	14	Activated naïve CD4+ T cell
hsa05169	Epstein-Barr virus infection	12/385	202/8076	0.256286	0.79534	0.751262	STAT2/ITGAL/BAK1/HDAC1/HLA-DRA/HLA-DPA1/OAS1/CR2/CYCS/CCND1/HLA-DPB1/HLA-DRB1	12	Activated naïve CD4+ T cell
hsa04662	B cell receptor signaling pathway	4/385	82/8076	0.553918	0.911675	0.86115	CR2/PPP3CC/INPP5D/NFATC2	4	Activated naïve CD4+ T cell
hsa04929	GnRH secretion	3/385	64/8076	0.594702	0.911675	0.86115	ITPR1/GABBR1/ARRB2	3	Activated naïve CD4+ T cell
hsa05160	Hepatitis C	7/385	157/8076	0.626695	0.927755	0.876339	STAT2/BAK1/OAS1/CYCS/CCND1/SCARB1/MX2	7	Activated naïve CD4+ T cell
hsa04650	Natural killer cell mediated cytotoxicity	5/385	131/8076	0.755375	0.94869	0.896114	ITGAL/LAT/PPP3CC/PLCG1/NFATC2	5	Activated naïve CD4+ T cell
hsa04668	TNF signaling pathway	3/385	112/8076	0.908198	0.965759	0.912237	CREB3L4/IL18R1/MAP3K5	3	Activated naïve CD4+ T cell
hsa04657	IL-17 signaling pathway	2/385	94/8076	0.943151	0.978802	0.924557	IL17RA/SRSF1	2	Activated naïve CD4+ T cell
hsa04620	Toll-like receptor signaling pathway	1/385	104/8076	0.993985	0.999997	0.944578	TIRAP	1	Activated naïve CD4+ T cell
hsa05170	Human immunodeficiency virus 1 infection	9/100	212/8076	0.00120119	0.258256	0.245296	PIK3CB/CASP8/NFKBIA/APOBEC3F/TRIM5/AP1S3/PRKCA/GNG3/PLCG2	9	CD16+CD56dim NK cell
hsa05168	Herpes simplex virus 1 infection	14/100	498/8076	0.00313979	0.337528	0.320589	PIK3CB/CASP8/NFKBIA/OAS2/SRSF7/EIF2B2/IFNAR2/ZNF208/ZNF577/ZNF613/ZFP69B/ZNF766/DAXX/ZNF234	14	CD16+CD56dim NK cell
hsa05169	Epstein-Barr virus infection	7/100	202/8076	0.0124444	0.388629	0.369126	PIK3CB/CASP8/NFKBIA/OAS2/E2F3/IFNAR2/PLCG2	7	CD16+CD56dim NK cell
hsa05160	Hepatitis C	6/100	157/8076	0.0130519	0.388629	0.369126	PIK3CB/CASP8/NFKBIA/OAS2/E2F3/IFNAR2	6	CD16+CD56dim NK cell
hsa04662	B cell receptor signaling pathway	4/100	82/8076	0.0185434	0.388629	0.369126	PIK3CB/NFKBIA/LILRB1/PLCG2	4	CD16+CD56dim NK cell
hsa05164	Influenza A	6/100	171/8076	0.0191479	0.388629	0.369126	PIK3CB/CASP8/NFKBIA/OAS2/PRKCA/IFNAR2	6	CD16+CD56dim NK cell
hsa04650	Natural killer cell mediated cytotoxicity	5/100	131/8076	0.0230005	0.388629	0.369126	PIK3CB/PRKCA/IFNAR2/PLCG2/KIR2DS4	5	CD16+CD56dim NK cell
hsa05162	Measles	5/100	139/8076	0.028785	0.388629	0.369126	PIK3CB/CASP8/NFKBIA/OAS2/IFNAR2	5	CD16+CD56dim NK cell
hsa04657	IL-17 signaling pathway	4/100	94/8076	0.0289212	0.388629	0.369126	CASP8/ELAVL1/NFKBIA/S100A8	4	CD16+CD56dim NK cell
hsa04620	Toll-like receptor signaling pathway	4/100	104/8076	0.0397575	0.444131	0.421843	PIK3CB/CASP8/NFKBIA/IFNAR2	4	CD16+CD56dim NK cell
hsa04929	GnRH secretion	3/100	64/8076	0.0445925	0.444131	0.421843	PIK3CB/PRKCA/GABBR1	3	CD16+CD56dim NK cell
hsa04668	TNF signaling pathway	4/100	112/8076	0.0498871	0.444131	0.421843	PIK3CB/CASP8/NFKBIA/JAG1	4	CD16+CD56dim NK cell
hsa05166	Human T-cell leukemia virus 1 infection	4/100	219/8076	0.287158	0.664891	0.631525	PIK3CB/NFKBIA/E2F3/CDC20	4	CD16+CD56dim NK cell
hsa04658	Th1 and Th2 cell differentiation	2/100	92/8076	0.315864	0.665793	0.632381	NFKBIA/JAG1	2	CD16+CD56dim NK cell
hsa05416	Viral myocarditis	1/100	60/8076	0.527795	0.74141	0.704204	CASP8	1	CD16+CD56dim NK cell
hsa04612	Antigen processing and presentation	1/100	78/8076	0.62339	0.752972	0.715185	KIR2DS4	1	CD16+CD56dim NK cell
hsa04659	Th17 cell differentiation	1/100	107/8076	0.738695	0.80619	0.765732	NFKBIA	1	CD16+CD56dim NK cell

### Sheet: Table S11
Table S11: Enrichment in KEGG pathways of DEGs identified from two ESRD patients with single cell RNA sequencing data of PBMCs
KEGG pathway ID	Pathway description	# Differentially expressed genes (DEGs) mapped to pathway / Total # DEGs	# genes mapped to pathway / Total # genes as background	P-value	Adjusted p-value	Q-value	Differentially expressed gene (DEG) symbols mapped to pathway	# DEGs mapped to pathway	Cell type
hsa05169	Epstein-Barr virus infection	34/449	202/8075	4.62196e-09	6.5863e-07	5.64366e-07	HLA-B/HLA-C/STAT1/HLA-A/ISG15/HLA-DRB1/B2M/HLA-DPA1/TNFAIP3/OAS1/HLA-DQB1/MYC/RUNX3/STAT3/FAS/VIM/EIF2AK2/HLA-DRA/CD3D/CD58/TRAF5/IRF9/CASP8/HLA-DPB1/JUN/ITGAL/APAF1/PIK3CB/NFKBIA/OAS2/RAC1/TBK1/OAS3/STAT2	34	Activated CD4+ T cell
hsa05416	Viral myocarditis	14/449	60/8075	3.6114e-06	0.000171541	0.00014699	HLA-B/HLA-C/HLA-A/HLA-DRB1/HLA-DPA1/HLA-DQB1/PRF1/HLA-DRA/CASP8/HLA-DPB1/ITGAL/ACTG1/CD40LG/RAC1	14	Activated CD4+ T cell
hsa05330	Allograft rejection	11/449	38/8075	4.25804e-06	0.000173363	0.000148551	HLA-B/HLA-C/HLA-A/HLA-DRB1/HLA-DPA1/HLA-DQB1/PRF1/FAS/HLA-DRA/HLA-DPB1/CD40LG	11	Activated CD4+ T cell
hsa05321	Inflammatory bowel disease	14/449	65/8075	9.82711e-06	0.000311192	0.000266654	STAT1/HLA-DRB1/HLA-DPA1/HLA-DQB1/STAT3/RORA/HLA-DRA/IL18R1/HLA-DPB1/JUN/IFNGR1/STAT4/IL4R/SMAD3	14	Activated CD4+ T cell
hsa04217	Necroptosis	23/449	159/8075	2.09689e-05	0.000542824	0.000465134	STAT1/TNFAIP3/HMGB1/STAT3/FAS/EIF2AK2/CHMP5/TRAF5/HIST2H2AC/IRF9/CASP8/CAPN2/XIAP/CASP1/HSP90AA1/IFNGR1/STAT4/CFLAR/HIST1H2AC/VPS4B/FTH1/VDAC2/STAT2	23	Activated CD4+ T cell
hsa05332	Graft-versus-host disease	10/449	42/8075	7.51732e-05	0.00145137	0.00124364	HLA-B/HLA-C/HLA-A/HLA-DRB1/HLA-DPA1/HLA-DQB1/PRF1/FAS/HLA-DRA/HLA-DPB1	10	Activated CD4+ T cell
hsa05166	Human T-cell leukemia virus 1 infection	27/449	219/8075	7.58787e-05	0.00145137	0.00124364	HLA-B/HLA-C/HLA-A/HLA-DRB1/B2M/HLA-DPA1/HLA-DQB1/MYC/XPO1/HLA-DRA/CD3D/CREBBP/ELK4/HLA-DPB1/JUN/XIAP/TLN1/GPS2/TRRAP/ITGAL/PIK3CB/TGFBR2/NFKBIA/ZFP36/VDAC2/SMAD3/MAP3K3	27	Activated CD4+ T cell
hsa04659	Th17 cell differentiation	17/449	107/8075	7.63877e-05	0.00145137	0.00124364	STAT1/HLA-DRB1/HLA-DPA1/HLA-DQB1/STAT3/RORA/HLA-DRA/CD3D/HLA-DPB1/JUN/HSP90AA1/IFNGR1/IL6ST/TGFBR2/NFKBIA/IL4R/SMAD3	17	Activated CD4+ T cell
hsa04612	Antigen processing and presentation	14/449	78/8075	8.48142e-05	0.00151075	0.00129453	HLA-B/HLA-C/HLA-A/HLA-DRB1/B2M/HLA-DPA1/HLA-DQB1/HLA-DRA/CD74/HLA-DPB1/PSME3/HSP90AA1/PSME1/PSME2	14	Activated CD4+ T cell
hsa04940	Type I diabetes mellitus	10/449	43/8075	9.31645e-05	0.00156187	0.00133834	HLA-B/HLA-C/HLA-A/HLA-DRB1/HLA-DPA1/HLA-DQB1/PRF1/FAS/HLA-DRA/HLA-DPB1	10	Activated CD4+ T cell
hsa05320	Autoimmune thyroid disease	11/449	53/8075	0.000126394	0.00200124	0.00171482	HLA-B/HLA-C/HLA-A/HLA-DRB1/HLA-DPA1/HLA-DQB1/PRF1/FAS/HLA-DRA/HLA-DPB1/CD40LG	11	Activated CD4+ T cell
hsa04658	Th1 and Th2 cell differentiation	13/449	92/8075	0.00162334	0.0192772	0.0165182	STAT1/HLA-DRB1/HLA-DPA1/HLA-DQB1/RUNX3/HLA-DRA/CD3D/HLA-DPB1/JUN/IFNGR1/STAT4/NFKBIA/IL4R	13	Activated CD4+ T cell
hsa04668	TNF signaling pathway	14/449	112/8075	0.00353421	0.0373055	0.0319663	SOCS3/CCL5/TNFAIP3/JUNB/FAS/IL18R1/TRAF5/CASP8/JUN/PIK3CB/CFLAR/NFKBIA/MAP3K5/TNFRSF1B	14	Activated CD4+ T cell
hsa05235	PD-L1 expression and PD-1 checkpoint pathway in cancer	11/449	89/8075	0.0100173	0.0839683	0.0719507	STAT1/PDCD1/STAT3/CD3D/EML4/JUN/IFNGR1/PIK3CB/NFKBIA/RASGRP1/MAP3K3	11	Activated CD4+ T cell
hsa05323	Rheumatoid arthritis	11/449	93/8075	0.0137203	0.10283	0.0881131	CCL5/HLA-DRB1/HLA-DPA1/HLA-DQB1/HLA-DRA/HLA-DPB1/JUN/TNFSF13B/ITGAL/ATP6V1D/ACP5	11	Activated CD4+ T cell
hsa05170	Human immunodeficiency virus 1 infection	20/449	212/8075	0.0140715	0.10283	0.0881131	HLA-B/HLA-C/HLA-A/B2M/APOBEC3G/CALM1/FAS/CD3D/APOBEC3C/TRAF5/CASP8/JUN/PIK3CB/NFKBIA/PRKCA/ELOB/ITPR1/RAC1/TBK1/TNFRSF1B	20	Activated CD4+ T cell
hsa04660	T cell receptor signaling pathway	11/449	104/8075	0.0292066	0.179386	0.153712	PDCD1/CD3D/CBLB/JUN/PTPRC/NCK1/PIK3CB/NFKBIA/ITK/CD40LG/RASGRP1	11	Activated CD4+ T cell
hsa04650	Natural killer cell mediated cytotoxicity	13/449	131/8075	0.0299205	0.179386	0.153712	HLA-B/HLA-C/HLA-A/CD48/PRF1/HCST/FAS/IFNGR1/ITGAL/PIK3CB/PRKCA/RAC1/NCR3	13	Activated CD4+ T cell
hsa05340	Primary immunodeficiency	5/449	38/8075	0.0575428	0.287714	0.246536	IL7R/CD3D/PTPRC/CD40LG/DCLRE1C	5	Activated CD4+ T cell
hsa05163	Human cytomegalovirus infection	18/449	225/8075	0.0757971	0.353153	0.302609	CCL5/HLA-B/HLA-C/HLA-A/B2M/PLCB1/MYC/CALM1/STAT3/FAS/TRAF5/CASP8/PIK3CB/NFKBIA/PRKCA/ITPR1/RAC1/TBK1	18	Activated CD4+ T cell
hsa04061	Viral protein interaction with cytokine and cytokine receptor	5/449	100/8075	0.660139	0.994321	0.852012	CCL5/IL18R1/CXCR3/IL6ST/TNFRSF1B	5	Activated CD4+ T cell
hsa04650	Natural killer cell mediated cytotoxicity	13/128	131/8075	1.28642e-07	1.13205e-05	1.0833e-05	KLRC2/TYROBP/HLA-B/PRF1/GZMB/HLA-C/HLA-A/HCST/NFATC1/KLRD1/NCR3/LCK/PTPN11	13	Activated CD8+ T cell
hsa05332	Graft-versus-host disease	7/128	42/8075	3.62833e-06	0.000212862	0.000203696	HLA-B/PRF1/GZMB/HLA-C/HLA-A/HLA-DQA2/KLRD1	7	Activated CD8+ T cell
hsa05330	Allograft rejection	6/128	38/8075	2.56919e-05	0.00113044	0.00108177	HLA-B/PRF1/GZMB/HLA-C/HLA-A/HLA-DQA2	6	Activated CD8+ T cell
hsa04940	Type I diabetes mellitus	6/128	43/8075	5.31748e-05	0.00187175	0.00179115	HLA-B/PRF1/GZMB/HLA-C/HLA-A/HLA-DQA2	6	Activated CD8+ T cell
hsa05320	Autoimmune thyroid disease	6/128	53/8075	0.000175927	0.00442331	0.00423283	HLA-B/PRF1/GZMB/HLA-C/HLA-A/HLA-DQA2	6	Activated CD8+ T cell
hsa05166	Human T-cell leukemia virus 1 infection	11/128	219/8075	0.000683351	0.0150337	0.0143863	HLA-B/TSPO/HLA-C/HLA-A/SLC25A5/HLA-DQA2/NFATC1/CD3D/LCK/KAT2B/ZFP36	11	Activated CD8+ T cell
hsa04612	Antigen processing and presentation	6/128	78/8075	0.00142582	0.0278826	0.0266819	KLRC2/HLA-B/HLA-C/HLA-A/HLA-DQA2/KLRD1	6	Activated CD8+ T cell
hsa05416	Viral myocarditis	5/128	60/8075	0.00251689	0.0442973	0.0423898	HLA-B/PRF1/HLA-C/HLA-A/HLA-DQA2	5	Activated CD8+ T cell
hsa05163	Human cytomegalovirus infection	9/128	225/8075	0.00933507	0.149361	0.142929	HLA-B/HLA-C/HLA-A/CCL5/GNG11/NFATC1/CCL4L2/ARHGEF12/CCL3	9	Activated CD8+ T cell
hsa04658	Th1 and Th2 cell differentiation	5/128	92/8075	0.0151879	0.222757	0.213164	MAF/HLA-DQA2/NFATC1/CD3D/LCK	5	Activated CD8+ T cell
hsa04061	Viral protein interaction with cytokine and cytokine receptor	5/128	100/8075	0.0210536	0.275566	0.2637	XCL2/CCL5/TNFRSF1B/CCL4L2/CCL3	5	Activated CD8+ T cell
hsa05340	Primary immunodeficiency	3/128	38/8075	0.02192	0.275566	0.2637	CD3D/LCK/ICOS	3	Activated CD8+ T cell
hsa05170	Human immunodeficiency virus 1 infection	7/128	212/8075	0.0511965	0.49419	0.472909	HLA-B/HLA-C/HLA-A/GNG11/TNFRSF1B/NFATC1/CD3D	7	Activated CD8+ T cell
hsa05235	PD-L1 expression and PD-1 checkpoint pathway in cancer	4/128	89/8075	0.052495	0.49419	0.472909	NFATC1/CD3D/LCK/PTPN11	4	Activated CD8+ T cell
hsa04660	T cell receptor signaling pathway	4/128	104/8075	0.0828212	0.61681	0.590249	NFATC1/CD3D/LCK/ICOS	4	Activated CD8+ T cell
hsa05321	Inflammatory bowel disease	3/128	65/8075	0.0837368	0.61681	0.590249	MAF/HLA-DQA2/NFATC1	3	Activated CD8+ T cell
hsa04659	Th17 cell differentiation	4/128	107/8075	0.089737	0.61681	0.590249	HLA-DQA2/NFATC1/CD3D/LCK	4	Activated CD8+ T cell
hsa05169	Epstein-Barr virus infection	6/128	202/8075	0.101369	0.61681	0.590249	HLA-B/HLA-C/HLA-A/HLA-DQA2/CD3D/ISG15	6	Activated CD8+ T cell
hsa05323	Rheumatoid arthritis	3/128	93/8075	0.182855	0.830552	0.794787	CCL5/HLA-DQA2/CCL3	3	Activated CD8+ T cell
hsa04668	TNF signaling pathway	3/128	112/8075	0.261844	0.965211	0.923647	CCL5/TNFRSF1B/ITCH	3	Activated CD8+ T cell
hsa04217	Necroptosis	1/128	159/8075	0.923154	0.965211	0.923647	SLC25A5	1	Activated CD8+ T cell
hsa05340	Primary immunodeficiency	4/132	38/8075	0.00327452	0.289795	0.289795	CD3D/CD3E/DCLRE1C/LCK	4	CD16+CD56dim NK cell
hsa05166	Human T-cell leukemia virus 1 infection	8/132	219/8075	0.0268839	0.957877	0.957877	CD3D/CD3E/TGFB3/HLA-C/HLA-A/TCF3/LCK/TSPO	8	CD16+CD56dim NK cell
hsa04659	Th17 cell differentiation	5/132	107/8075	0.0305913	0.957877	0.957877	AHR/CD3D/CD3E/IL21R/LCK	5	CD16+CD56dim NK cell
hsa05416	Viral myocarditis	3/132	60/8075	0.0745877	0.980874	0.980874	HLA-C/HLA-A/EIF4G3	3	CD16+CD56dim NK cell
hsa04061	Viral protein interaction with cytokine and cytokine receptor	4/132	100/8075	0.080845	0.980874	0.980874	XCL1/CCL3L1/PF4/CCL3	4	CD16+CD56dim NK cell
hsa05169	Epstein-Barr virus infection	6/132	202/8075	0.113059	0.980874	0.980874	CD3D/CD3E/SAP30L/HLA-C/HLA-A/PSMD6	6	CD16+CD56dim NK cell
hsa05330	Allograft rejection	2/132	38/8075	0.127551	0.980874	0.980874	HLA-C/HLA-A	2	CD16+CD56dim NK cell
hsa05170	Human immunodeficiency virus 1 infection	6/132	212/8075	0.133507	0.980874	0.980874	CD3D/CD3E/WEE1/HLA-C/HLA-A/BST2	6	CD16+CD56dim NK cell
hsa05332	Graft-versus-host disease	2/132	42/8075	0.149941	0.980874	0.980874	HLA-C/HLA-A	2	CD16+CD56dim NK cell
hsa04940	Type I diabetes mellitus	2/132	43/8075	0.155657	0.980874	0.980874	HLA-C/HLA-A	2	CD16+CD56dim NK cell
hsa05235	PD-L1 expression and PD-1 checkpoint pathway in cancer	3/132	89/8075	0.178012	0.980874	0.980874	CD3D/CD3E/LCK	3	CD16+CD56dim NK cell
hsa04658	Th1 and Th2 cell differentiation	3/132	92/8075	0.190347	0.980874	0.980874	CD3D/CD3E/LCK	3	CD16+CD56dim NK cell
hsa05323	Rheumatoid arthritis	3/132	93/8075	0.194507	0.980874	0.980874	TGFB3/CCL3L1/CCL3	3	CD16+CD56dim NK cell
hsa05320	Autoimmune thyroid disease	2/132	53/8075	0.214645	0.980874	0.980874	HLA-C/HLA-A	2	CD16+CD56dim NK cell
hsa04660	T cell receptor signaling pathway	3/132	104/8075	0.24158	0.980874	0.980874	CD3D/CD3E/LCK	3	CD16+CD56dim NK cell
hsa05321	Inflammatory bowel disease	2/132	65/8075	0.287483	0.980874	0.980874	TGFB3/IL21R	2	CD16+CD56dim NK cell
hsa04650	Natural killer cell mediated cytotoxicity	3/132	131/8075	0.362124	0.980874	0.980874	HLA-C/HLA-A/LCK	3	CD16+CD56dim NK cell
hsa04612	Antigen processing and presentation	2/132	78/8075	0.365566	0.980874	0.980874	HLA-C/HLA-A	2	CD16+CD56dim NK cell
hsa05163	Human cytomegalovirus infection	4/132	225/8075	0.504397	0.980874	0.980874	CCL3L1/HLA-C/HLA-A/CCL3	4	CD16+CD56dim NK cell
hsa04668	TNF signaling pathway	2/132	112/8075	0.549969	0.980874	0.980874	SOCS3/CFLAR	2	CD16+CD56dim NK cell
hsa04217	Necroptosis	1/132	159/8075	0.929123	0.980874	0.980874	CFLAR	1	CD16+CD56dim NK cell

### Sheet: Table S12
Table S12: Enrichment in immune related pathways of DEGs identified from a subset of GOCAR recipients with PBMC RNA sequencing data
Database	Pathway	Differentially expressed gene (DEG) symbols mapped to pathway	# DEGs mapped to pathway	Total # DEGs	# genes in pathway	Total # genes	P-value	Adjusted p-value	Enrichment ratio	Contrast (# APOL1 risk alleles)
KEGG	KEGG_INTESTINAL_IMMUNE_NETWORK_FOR_IGA_PRODUCTION	CD80, CD86, HLA-DPB1, HLA-DRA, HLA-DRB3, HLA-DRB5, TNFRSF17, TNFSF13, TNFSF13B	9	357	48	10648	8.17e-05	0.095473	5.71121	1 or 2 vs. 0
KEGG	KEGG_GRAFT_VERSUS_HOST_DISEASE	CD80, CD86, HLA-DPB1, HLA-DRA, HLA-DRB3, HLA-DRB5, KIR3DL1	7	357	42	10648	0.000946046	0.257844	5.05048	1 or 2 vs. 0
PID	PID_CD8_TCR_PATHWAY	CD80, CD86, CD8A, CD8B, PAG1, PLCG1, PRKCQ, RASGRP2	8	357	53	10648	0.000743523	0.257844	4.58236	1 or 2 vs. 0
REACTOME	REACTOME_INTERFERON_SIGNALING	HERC5, HLA-DPB1, HLA-DRB3, HLA-DRB5, IFI35, IFI6, ISG15, MT2A, MX1, OAS1, OAS3, PLCG1, POM121, USP18, XAF1	15	357	159	10648	0.000534441	0.257844	2.89336	1 or 2 vs. 0
REACTOME	REACTOME_INTERFERON_ALPHA_BETA_SIGNALING	IFI35, IFI6, ISG15, MX1, OAS1, OAS3, USP18, XAF1	8	357	64	10648	0.00221982	0.324371	3.79083	1 or 2 vs. 0
KEGG	KEGG_ALLOGRAFT_REJECTION	CD80, CD86, HLA-DPB1, HLA-DRA, HLA-DRB3, HLA-DRB5	6	357	38	10648	0.00278269	0.330543	4.77283	1 or 2 vs. 0
KEGG	KEGG_ANTIGEN_PROCESSING_AND_PRESENTATION	CD8A, CD8B, HLA-DPB1, HLA-DRA, HLA-DRB3, HLA-DRB5, HSPA1A, HSPA1L, KIR3DL1	9	357	89	10648	0.00446594	0.330543	3.06829	1 or 2 vs. 0
KEGG	KEGG_GRAFT_VERSUS_HOST_DISEASE	CD80, HLA-DPA1, HLA-DPB1, HLA-DRA, HLA-DRB1, HLA-DRB3, HLA-DRB5, KIR2DL3, KLRC1	9	298	42	10648	8.11e-06	0.0074205	7.86406	1 vs. 0
REACTOME	REACTOME_MHC_CLASS_II_ANTIGEN_PRESENTATION	AP1M1, DCTN1, DCTN6, DYNLL2, HLA-DPA1, HLA-DPB1, HLA-DRB1, HLA-DRB3, HLA-DRB5, KIF20A, KIF5B, SAR1B	12	298	91	10648	2.22e-05	0.0074205	4.86759	1 vs. 0
REACTOME	REACTOME_PHOSPHORYLATION_OF_CD3_AND_TCR_ZETA_CHAINS	HLA-DPA1, HLA-DPB1, HLA-DRB1, HLA-DRB3, HLA-DRB5, PAG1	6	298	16	10648	2e-05	0.0074205	13.6541	1 vs. 0
KEGG	KEGG_INTESTINAL_IMMUNE_NETWORK_FOR_IGA_PRODUCTION	CD80, HLA-DPA1, HLA-DPB1, HLA-DRA, HLA-DRB1, HLA-DRB3, HLA-DRB5, TNFRSF17	8	298	48	10648	0.000125245	0.0209159	6.09195	1 vs. 0
REACTOME	REACTOME_TRANSLOCATION_OF_ZAP_70_TO_IMMUNOLOGICAL_SYNAPSE	HLA-DPA1, HLA-DPB1, HLA-DRB1, HLA-DRB3, HLA-DRB5	5	298	14	10648	0.000122847	0.0209159	12.962	1 vs. 0
KEGG	KEGG_ALLOGRAFT_REJECTION	CD80, HLA-DPA1, HLA-DPB1, HLA-DRA, HLA-DRB1, HLA-DRB3, HLA-DRB5	7	298	38	10648	0.000192852	0.0262178	6.7164	1 vs. 0
KEGG	KEGG_ANTIGEN_PROCESSING_AND_PRESENTATION	CD8B, HLA-DPA1, HLA-DPB1, HLA-DRA, HLA-DRB1, HLA-DRB3, HLA-DRB5, HSPA1A, KIR2DL3, KLRC1	10	298	89	10648	0.000352448	0.0316198	4.11946	1 vs. 0
REACTOME	REACTOME_PD1_SIGNALING	HLA-DPA1, HLA-DPB1, HLA-DRB1, HLA-DRB3, HLA-DRB5	5	298	18	10648	0.00032508	0.0316198	10.0777	1 vs. 0
REACTOME	REACTOME_ADAPTIVE_IMMUNE_SYSTEM	AP1M1, ASB16, ASB3, CD80, CD8B, DCTN1, DCTN6, DYNLL2, HLA-DPA1, HLA-DPB1, HLA-DRB1, HLA-DRB3, HLA-DRB5, KIF20A, KIF5B, KIR2DL3, KLRC1, LILRB2, LILRB5, PAG1, PSMA3, PSMA4, PSMC6, PSMD12, RAPGEF4, REL, SAR1B, SIPA1, UBA1	29	298	539	10648	0.00123663	0.0885074	2.02193	1 vs. 0
REACTOME	REACTOME_INTERFERON_GAMMA_SIGNALING	HLA-DPA1, HLA-DPB1, HLA-DRB1, HLA-DRB3, HLA-DRB5, OAS1, OAS3	7	298	63	10648	0.00285645	0.15064	4.04162	1 vs. 0
BIOCARTA	BIOCARTA_BLYMPHOCYTE_PATHWAY	CD80, HLA-DRA, HLA-DRB1	3	298	11	10648	0.00581825	0.214878	9.8339	1 vs. 0
REACTOME	REACTOME_DOWNSTREAM_TCR_SIGNALING	HLA-DPA1, HLA-DPB1, HLA-DRB1, HLA-DRB3, HLA-DRB5	5	298	37	10648	0.00539131	0.214878	4.89392	1 vs. 0
